# Pragmatic vs. naïve genetic instrument selection in Mendelian randomization studies: a practical guide

**DOI:** 10.64898/2026.08.19.26359587

**Authors:** Andrew Mason, Giulia Ballabio, Valentina Paz, Reecha Sofat, Victoria Garfield

## Abstract

Mendelian randomization (MR) is widely used to infer causal relationships using genetic variants as instrumental variables, yet the selection of genetic instruments is not always given sufficient attention. Many MR studies rely on default linkage disequilibrium (LD) clumping parameters (*r*^2^ <0.001, 10,000 kb), as implemented in commonly used tools, without assessment of their suitability for specific exposures. We investigated whether this approach yields optimal instruments or whether a more pragmatic strategy yields stronger instruments. Using UK Biobank data, we examined three distinct exposure types—circulating amino acids, body mass index (BMI), and major depressive disorder (MDD). For each phenotype, we systematically varied LD clumping thresholds (*r*^2^ and genomic distance) and evaluated each instrument via both their average strength (*F*-statistic) and total strength (*R*^2^). Across all phenotypes, optimal instruments differed from default parameters and varied by exposure. For amino acids and BMI, more stringent LD thresholds (*r*^2^=0.00001) combined with larger clumping windows improved instrument strength, whereas for MDD, a highly polygenic, binary trait, smaller windows with stringent *r*^2^ maximized variance explained while maintaining *F*-statistics above the desired threshold (>10). Notably, increasing the number of SNPs did not consistently improve instrument quality, highlighting a trade-off between instrument strength and potential pleiotropy. We demonstrate that universal reliance on default LD clumping parameters can lead to suboptimal instruments. We propose a pragmatic framework for instrument selection based on empirical evaluation of strength metrics, improving the robustness and transparency of MR analyses across different exposure types.

**Author summary:** Mendelian randomisation (MR), so-called ‘nature’s randomised control trial’, is a genetic epidemiology tool which exploits the randomisation inherent in the genotypes of individuals to try to establish potential causal links between exposures and outcomes in a variety of contexts. Leveraging population-based genetic data, two-sample Mendelian randomisation combines the associations between genetic variants and exposures (e.g. fasting glucose) in one cohort with the associations between these same variants and an outcome in another (e.g. the risk of a major adverse cardiovascular event).

A crucial step in selecting these genetic variants, is to ensure that they are not in linkage disequilibrium (correlated) with one another (which would violate the core assumption of MR that variants are randomly inherited at conception). Many tools and packages in contemporary programming languages have been developed to perform this crucial step. However, many authors resort to the default options that are pre-determined by these packages. Here, we demonstrate that results and interpretations therein can vary substantially as a function of the choice of parameters while also satisfying the requirements of MR in terms of statistical power and violation of core assumptions. We propose that researchers take a pragmatic approach to genetic instrument selection in MR studies.
