## Supporting Information for "Pragmatic vs. naïve genetic instrument selection in Mendelian randomization studies: a practical guide"

### Sheet: Table S1. Amino acid SNPs
Histidine					Isoleucine					Leucine					Phenylalanine					Tyrosine					Valine
F-statistic	R2	r2	kb	N SNPs	F	R2	r2	kb	N SNPs	F-statistic	R2	r2	kb	N SNPs	F-statistic	R2	r2	kb	N SNPs	F-statistic	R2	r2	kb	N SNPs	F-statistic	R2	r2	kb	N SNPs
38.7992	0.0534182	0.1	10		26.3795	0.05254	0.1	10		43.7028	0.0783409	0.1	10		68.8043	0.0703717	0.1	10		148.909	0.552772	0.1	10		90.9565	0.100355	0.1	10
39.6079	0.0450895	0.01	10		32.9347	0.0465561	0.01	10		46.6609	0.0717255	0.01	10		65.5525	0.0552266	0.01	10		140.603	0.474852	0.01	10		96.7031	0.0868972	0.01	10
39.138	0.0428545	0.001	10		33.8339	0.0462457	0.001	10		47.5144	0.0703126	0.001	10		66.4079	0.0514577	0.001	10		144.501	0.447634	0.001	10		93.8305	0.0839153	0.001	10
39.2745	0.0426123	0.0001	10		33.9347	0.0462383	0.0001	10		47.5144	0.0703126	0.0001	10		65.0226	0.0498115	0.0001	10		145.393	0.445734	0.0001	10		96.7744	0.0829466	0.0001	10
39.2605	0.0422124	1e-05	10		33.9347	0.0462383	1e-05	10		47.5144	0.0703126	1e-05	10		65.0226	0.0498115	1e-05	10		145.393	0.445734	1e-05	10		96.7744	0.0829466	1e-05	10
59.3421	0.0181425	0.1	100		27.625	0.0141173	0.1	100		45.797	0.0200709	0.1	100		55.1949	0.0171517	0.1	100		63.2246	0.108989	0.1	100		90.7004	0.0313872	0.1	100
72.7732	0.0123745	0.01	100		40.4546	0.0116753	0.01	100		55.1013	0.0173343	0.01	100		69.8369	0.0105198	0.01	100		60.9538	0.0812226	0.01	100		114.316	0.0243011	0.01	100
70.4142	0.0108759	0.001	100		42.0079	0.0115972	0.001	100		67.1688	0.0168888	0.001	100		65.8057	0.00909945	0.001	100		66.3645	0.0639855	0.001	100		115.931	0.0226702	0.001	100
69.4806	0.0104608	0.0001	100		42.1555	0.0112887	0.0001	100		67.7118	0.0167293	0.0001	100		57.6694	0.00774328	0.0001	100		69.4329	0.062105	0.0001	100		114.844	0.0224624	0.0001	100
70.2059	0.0102936	1e-05	100		42.1555	0.0112887	1e-05	100		68.4691	0.0166161	1e-05	100		57.6694	0.00774328	1e-05	100		69.9265	0.061736	1e-05	100		117.205	0.0224156	1e-05	100
60.3363	0.0148544	0.1	1000		26.2579	0.00767837	0.1	1000		43.7152	0.0112016	0.1	1000		64.2289	0.0154863	0.1	1000		48.2841	0.0457029	0.1	1000		89.0933	0.0231192	0.1	1000
84.3182	0.00937799	0.01	1000		45.0453	0.00583647	0.01	1000		60.2118	0.00849289	0.01	1000		86.0057	0.00875169	0.01	1000		119.661	0.0267985	0.01	1000		128.111	0.0156978	0.01	1000
75.285	0.0060834	0.001	1000		47.5768	0.00598227	0.001	1000		71.9502	0.00824227	0.001	1000		87.4365	0.00819007	0.001	1000		154.539	0.0205384	0.001	1000		143.083	0.0138016	0.001	1000
75.4737	0.00580982	0.0001	1000		47.0356	0.00573639	0.0001	1000		73.1743	0.00806153	0.0001	1000		79.8397	0.00683744	0.0001	1000		160.776	0.0195551	0.0001	1000		143.083	0.0138016	0.0001	1000
75.4737	0.00580982	1e-05	1000		47.3064	0.00558993	1e-05	1000		73.1743	0.00806153	1e-05	1000		79.8397	0.00683744	1e-05	1000		158.267	0.019256	1e-05	1000		143.083	0.0138016	1e-05	1000
60.3363	0.0148544	0.1	10000		26.2579	0.00767837	0.1	10000		43.7152	0.0112016	0.1	10000		64.2289	0.0154863	0.1	10000		47.5154	0.0455594	0.1	10000		89.0933	0.0231192	0.1	10000
84.3182	0.00937799	0.01	10000		45.0453	0.00583647	0.01	10000		60.2118	0.00849289	0.01	10000		86.0057	0.00875169	0.01	10000		122.176	0.0262366	0.01	10000		128.111	0.0156978	0.01	10000
75.3437	0.00608811	0.001	10000		46.8721	0.005837	0.001	10000		71.9884	0.00824661	0.001	10000		91.2536	0.00817606	0.001	10000		162.728	0.019788	0.001	10000		142.582	0.013754	0.001	10000
76.6983	0.00560999	0.0001	10000		45.6916	0.00554511	0.0001	10000		75.1427	0.00794813	0.0001	10000		83.7684	0.00683229	0.0001	10000		172.386	0.0183684	0.0001	10000		155.711	0.0136562	0.0001	10000
76.7473	0.00561355	1e-05	10000		44.8891	0.00491695	1e-05	10000		78.544	0.00796159	1e-05	10000		77.0247	0.00597328	1e-05	10000		169.321	0.0180476	1e-05	10000		155.725	0.0136574	1e-05	10000
60.3363	0.0148544	0.1	100000		26.2579	0.00767837	0.1	100000		43.7152	0.0112016	0.1	100000		64.2289	0.0154863	0.1	100000		47.5154	0.0455594	0.1	100000		89.0933	0.0231192	0.1	100000
76.8158	0.00796563	0.01	100000		45.0453	0.00583647	0.01	100000		60.2118	0.00849289	0.01	100000		86.0057	0.00875169	0.01	100000		122.176	0.0262366	0.01	100000		128.111	0.0156978	0.01	100000
71.8977	0.00581129	0.001	100000		49.097	0.00561421	0.001	100000		86.3539	0.0074709	0.001	100000		125.145	0.00787233	0.001	100000		189.929	0.0187812	0.001	100000		149.847	0.0131487	0.001	100000
71.7048	0.0055257	0.0001	100000		50.7012	0.0051934	0.0001	100000		101.862	0.00730047	0.0001	100000		115.325	0.00641052	0.0001	100000		223.194	0.0161709	0.0001	100000		170.63	0.0119917	0.0001	100000
74.7476	0.00491789	1e-05	100000		48.8169	0.00456137	1e-05	100000		107.795	0.00731894	1e-05	100000		106.813	0.00554631	1e-05	100000		237.983	0.0154388	1e-05	100000		178.285	0.0117494	1e-05	100000

### Sheet: Table S2. BMI SNPs
BMI
r2	kb	N SNPs	F	R2
1e-05	10	7553	101.66	0.63
0.0001	10	7556	101.69	0.63
0.001	10	7560	101.72	0.63
0.01	10	7586	102.13	0.63
0.1	10	7851	106.75	0.65
1e-05	100	1796	45.18	0.15
0.0001	100	1801	45.14	0.15
0.001	100	1809	45.11	0.15
0.01	100	1835	45.08	0.15
0.1	100	2071	44.98	0.17
1e-05	1000	712	45.98	0.07
0.0001	1000	737	45.55	0.07
0.001	1000	810	44.46	0.07
0.01	1000	945	43.04	0.08
0.1	1000	1331	41.32	0.11
1e-05	10000	234	67.05	0.03
0.0001	10000	282	61.65	0.04
0.001	10000	376	55.7	0.04
0.01	10000	619	47.95	0.06
0.1	10000	1323	41.31	0.11
1e-05	100000	63	110.56	0.01
0.0001	100000	78	102.8	0.02
0.001	100000	112	88.48	0.02
0.01	100000	246	65.43	0.03
0.1	100000	1299	41.51	0.11

### Sheet: Table S3. MDD SNPs
MDD
r2	kb	N SNPs	F	R2
1e-05	10	673	15.07	0.0224
0.0001	10	673	15.07	0.0224
0.001	10	673	15.1	0.0224
0.01	10	685	15.05	0.0228
0.1	10	693	14.94	0.0229
1e-05	100	137	13.84	0.0043
0.0001	100	137	13.84	0.0043
0.001	100	137	13.84	0.0043
0.01	100	140	13.69	0.0043
0.1	100	147	13.43	0.0044
1e-05	1000	57	12.15	0.0016
0.0001	1000	57	12.15	0.0016
0.001	1000	59	12.35	0.0016
0.01	1000	62	12.36	0.0017
0.1	1000	68	12.23	0.0019
1e-05	10000	44	11.58	0.0011
0.0001	10000	45	11.78	0.0012
0.001	10000	49	11.77	0.0013
0.01	10000	54	12.07	0.0015
0.1	10000	64	12.21	0.0018
1e-05	100000	23	12.83	0.0007
0.0001	100000	26	12.63	0.0007
0.001	100000	33	13.43	0.001
0.01	100000	43	12.74	0.0012
0.1	100000	64	12.21	0.0018
